# Genetic landscape of biofilm forming uropathogenic *E. coli* from clinical samples

**DOI:** 10.1101/2025.04.14.25325849

**Authors:** Saptarshi Roy, Deepak Jena, Mamuni Swain, Bhawna Gupta, Sunil Kumar Raghav, Surya Narayan Mishra

## Abstract

**Purpose:** Urinary tract infections (UTIs) caused by uropathogenic Escherichia coli (UPEC) are a major public health concern due to their recurrent nature and antibiotic resistance. Biofilm formation plays a crucial role in UPEC persistence, yet the genetic mechanisms underlying this process remain poorly understood. This study employs next-generation sequencing (NGS) to investigate the genomic characteristics of biofilm-forming, multidrug-resistant (MDR) UPEC isolates, with a focus on antimicrobial resistance (AMR), virulence factors, and mobile genetic elements.

**Methods:** Five biofilm-forming MDR UPEC isolates were selected for whole-genome sequencing (WGS) using the Illumina NovaSeq 6000 platform. Genome assembly and annotation were performed using SPAdes and Prokka. Multilocus sequence typing (MLST) and serotyping were conducted to determine genetic diversity, while AMR genes were identified using ResFinder. Virulence factors and biofilm-related genes were analyzed through PathogenFinder, and mobile genetic elements, including plasmids and insertion sequences, were characterized.

**Results:** Genomic analysis revealed significant diversity among isolates, with MLST identifying high-risk sequence types such as ST131, known for its strong association with MDR and virulence. AMR profiling indicated resistance to multiple antibiotics, including beta-lactams, aminoglycosides, and fluoroquinolones. All isolates harbored virulence genes associated with adhesion, immune evasion, and biofilm formation. Mobile genetic elements, particularly IncF-type plasmids and insertion sequences, were detected across isolates, suggesting a role in horizontal gene transfer of resistance traits. Biofilm-associated genes correlated with biofilm production capabilities, reinforcing their role in UPEC persistence.

**Conclusion:** This study provides critical insights into the genetic landscape of biofilm-forming UPEC, highlighting the role of mobile elements in antibiotic resistance dissemination. The findings underscore the importance of genomic surveillance and the need for novel therapeutic strategies targeting biofilm-mediated resistance to combat recurrent UTIs.
