## Supplementary Table1 for "Genetic landscape of biofilm forming uropathogenic *E. coli* from clinical samples"

### Sheet: AMR genes
ARG	strain	Drug Class	Resistance Mechanism	AMR Gene Family
CTX-M-15	Ecoli1	cephalosporin	antibiotic inactivation	CTX-M beta-lactamase
QnrS1	Ecoli1	fluoroquinolone antibiotic	antibiotic target protection	quinolone resistance protein (qnr)
emrB	Ecoli1	fluoroquinolone antibiotic	antibiotic efflux	major facilitator superfamily (MFS) antibiotic efflux pump
emrA	Ecoli1	fluoroquinolone antibiotic	antibiotic efflux	major facilitator superfamily (MFS) antibiotic efflux pump
emrR	Ecoli1	fluoroquinolone antibiotic	antibiotic efflux	major facilitator superfamily (MFS) antibiotic efflux pump
kdpE	Ecoli1	aminoglycoside antibiotic	antibiotic efflux	kdpDE
vanG	Ecoli1	glycopeptide antibiotic	antibiotic target alteration	glycopeptide resistance gene cluster; Van ligase
EC-14	Ecoli1	cephalosporin	antibiotic inactivation	EC beta-lactamase
eptA	Ecoli1	peptide antibiotic	antibiotic target alteration	pmr phosphoethanolamine transferase
mdtN	Ecoli1	nucleoside antibiotic	antibiotic efflux	major facilitator superfamily (MFS) antibiotic efflux pump
mdtO	Ecoli1	nucleoside antibiotic	antibiotic efflux	major facilitator superfamily (MFS) antibiotic efflux pump
mdtP	Ecoli1	nucleoside antibiotic	antibiotic efflux	major facilitator superfamily (MFS) antibiotic efflux pump
YojI	Ecoli1	peptide antibiotic	antibiotic efflux	ATP-binding cassette (ABC) antibiotic efflux pump
mdtC	Ecoli1	aminocoumarin antibiotic	antibiotic efflux	resistance-nodulation-cell division (RND) antibiotic efflux pump
mdtB	Ecoli1	aminocoumarin antibiotic	antibiotic efflux	resistance-nodulation-cell division (RND) antibiotic efflux pump
mdtA	Ecoli1	aminocoumarin antibiotic	antibiotic efflux	resistance-nodulation-cell division (RND) antibiotic efflux pump
acrD	Ecoli1	aminoglycoside antibiotic	antibiotic efflux	resistance-nodulation-cell division (RND) antibiotic efflux pump
emrK	Ecoli1	tetracycline antibiotic	antibiotic efflux	major facilitator superfamily (MFS) antibiotic efflux pump
emrY	Ecoli1	tetracycline antibiotic	antibiotic efflux	major facilitator superfamily (MFS) antibiotic efflux pump
ArnT	Ecoli1	peptide antibiotic	antibiotic target alteration	pmr phosphoethanolamine transferase
PmrF	Ecoli1	peptide antibiotic	antibiotic target alteration	pmr phosphoethanolamine transferase
msbA	Ecoli1	nitroimidazole antibiotic	antibiotic efflux	ATP-binding cassette (ABC) antibiotic efflux pump
leuO	Ecoli1	nucleoside antibiotic	antibiotic efflux	major facilitator superfamily (MFS) antibiotic efflux pump
bacA	Ecoli1	peptide antibiotic	antibiotic target alteration	undecaprenyl pyrophosphate related proteins
mdfA	Ecoli1	tetracycline antibiotic	antibiotic efflux	major facilitator superfamily (MFS) antibiotic efflux pump
mdtH	Ecoli1	fluoroquinolone antibiotic	antibiotic efflux	major facilitator superfamily (MFS) antibiotic efflux pump
mdfA	Ecoli2	tetracycline antibiotic	antibiotic efflux	major facilitator superfamily (MFS) antibiotic efflux pump
msbA	Ecoli2	nitroimidazole antibiotic	antibiotic efflux	ATP-binding cassette (ABC) antibiotic efflux pump
bacA	Ecoli2	peptide antibiotic	antibiotic target alteration	undecaprenyl pyrophosphate related proteins
eptA	Ecoli2	peptide antibiotic	antibiotic target alteration	pmr phosphoethanolamine transferase
mdtN	Ecoli2	nucleoside antibiotic	antibiotic efflux	major facilitator superfamily (MFS) antibiotic efflux pump
mdtO	Ecoli2	nucleoside antibiotic	antibiotic efflux	major facilitator superfamily (MFS) antibiotic efflux pump
YojI	Ecoli2	peptide antibiotic	antibiotic efflux	ATP-binding cassette (ABC) antibiotic efflux pump
acrD	Ecoli2	aminoglycoside antibiotic	antibiotic efflux	resistance-nodulation-cell division (RND) antibiotic efflux pump
mdtC	Ecoli2	aminocoumarin antibiotic	antibiotic efflux	resistance-nodulation-cell division (RND) antibiotic efflux pump
mdtB	Ecoli2	aminocoumarin antibiotic	antibiotic efflux	resistance-nodulation-cell division (RND) antibiotic efflux pump
mdtA	Ecoli2	aminocoumarin antibiotic	antibiotic efflux	resistance-nodulation-cell division (RND) antibiotic efflux pump
ugd	Ecoli2	peptide antibiotic	antibiotic target alteration	pmr phosphoethanolamine transferase
emrR	Ecoli2	fluoroquinolone antibiotic	antibiotic efflux	major facilitator superfamily (MFS) antibiotic efflux pump
emrA	Ecoli2	fluoroquinolone antibiotic	antibiotic efflux	major facilitator superfamily (MFS) antibiotic efflux pump
emrB	Ecoli2	fluoroquinolone antibiotic	antibiotic efflux	major facilitator superfamily (MFS) antibiotic efflux pump
mdtH	Ecoli2	fluoroquinolone antibiotic	antibiotic efflux	major facilitator superfamily (MFS) antibiotic efflux pump
EC-5	Ecoli2	cephalosporin	antibiotic inactivation	EC beta-lactamase
emrY	Ecoli2	tetracycline antibiotic	antibiotic efflux	major facilitator superfamily (MFS) antibiotic efflux pump
emrK	Ecoli2	tetracycline antibiotic	antibiotic efflux	major facilitator superfamily (MFS) antibiotic efflux pump
ArnT	Ecoli2	peptide antibiotic	antibiotic target alteration	pmr phosphoethanolamine transferase
PmrF	Ecoli2	peptide antibiotic	antibiotic target alteration	pmr phosphoethanolamine transferase
leuO	Ecoli2	nucleoside antibiotic	antibiotic efflux	major facilitator superfamily (MFS) antibiotic efflux pump
sul1	Ecoli2	sulfonamide antibiotic	antibiotic target replacement	sulfonamide resistant sul
dfrA5	Ecoli2	diaminopyrimidine antibiotic	antibiotic target replacement	trimethoprim resistant dihydrofolate reductase dfr
kdpE	Ecoli2	aminoglycoside antibiotic	antibiotic efflux	kdpDE
emrE	Ecoli2	macrolide antibiotic	antibiotic efflux	small multidrug resistance (SMR) antibiotic efflux pump
vanG	Ecoli2	glycopeptide antibiotic	antibiotic target alteration	glycopeptide resistance gene cluster; Van ligase
CTX-M-15	Ecoli2	cephalosporin	antibiotic inactivation	CTX-M beta-lactamase
sul2	Ecoli2	sulfonamide antibiotic	antibiotic target replacement	sulfonamide resistant sul
APH(6)-Id	Ecoli2	aminoglycoside antibiotic	antibiotic inactivation	APH(6)
Mrx	Ecoli2	macrolide antibiotic	antibiotic inactivation	macrolide phosphotransferase (MPH)
mphA	Ecoli2	macrolide antibiotic	antibiotic inactivation	macrolide phosphotransferase (MPH)
APH(3')-Ia	Ecoli2	aminoglycoside antibiotic	antibiotic inactivation	APH(3')
gyrA_S83L	Ecoli2	fluoroquinolone antibiotic	antibiotic target alteration	fluoroquinolone resistant gyrA
emrE	Ecoli3	macrolide antibiotic	antibiotic efflux	small multidrug resistance (SMR) antibiotic efflux pump
bacA	Ecoli3	peptide antibiotic	antibiotic target alteration	undecaprenyl pyrophosphate related proteins
mdfA	Ecoli3	tetracycline antibiotic	antibiotic efflux	major facilitator superfamily (MFS) antibiotic efflux pump
msbA	Ecoli3	nitroimidazole antibiotic	antibiotic efflux	ATP-binding cassette (ABC) antibiotic efflux pump
mdtH	Ecoli3	fluoroquinolone antibiotic	antibiotic efflux	major facilitator superfamily (MFS) antibiotic efflux pump
leuO	Ecoli3	nucleoside antibiotic	antibiotic efflux	major facilitator superfamily (MFS) antibiotic efflux pump
YojI	Ecoli3	peptide antibiotic	antibiotic efflux	ATP-binding cassette (ABC) antibiotic efflux pump
PmrF	Ecoli3	peptide antibiotic	antibiotic target alteration	pmr phosphoethanolamine transferase
ArnT	Ecoli3	peptide antibiotic	antibiotic target alteration	pmr phosphoethanolamine transferase
CTX-M-15	Ecoli3	cephalosporin	antibiotic inactivation	CTX-M beta-lactamase
emrR	Ecoli3	fluoroquinolone antibiotic	antibiotic efflux	major facilitator superfamily (MFS) antibiotic efflux pump
emrA	Ecoli3	fluoroquinolone antibiotic	antibiotic efflux	major facilitator superfamily (MFS) antibiotic efflux pump
emrB	Ecoli3	fluoroquinolone antibiotic	antibiotic efflux	major facilitator superfamily (MFS) antibiotic efflux pump
vanG	Ecoli3	glycopeptide antibiotic	antibiotic target alteration	glycopeptide resistance gene cluster; Van ligase
mdtP	Ecoli3	nucleoside antibiotic	antibiotic efflux	major facilitator superfamily (MFS) antibiotic efflux pump
mdtO	Ecoli3	nucleoside antibiotic	antibiotic efflux	major facilitator superfamily (MFS) antibiotic efflux pump
mdtN	Ecoli3	nucleoside antibiotic	antibiotic efflux	major facilitator superfamily (MFS) antibiotic efflux pump
eptA	Ecoli3	peptide antibiotic	antibiotic target alteration	pmr phosphoethanolamine transferase
kdpE	Ecoli3	aminoglycoside antibiotic	antibiotic efflux	kdpDE
acrD	Ecoli3	aminoglycoside antibiotic	antibiotic efflux	resistance-nodulation-cell division (RND) antibiotic efflux pump
emrK	Ecoli3	tetracycline antibiotic	antibiotic efflux	major facilitator superfamily (MFS) antibiotic efflux pump
emrY	Ecoli3	tetracycline antibiotic	antibiotic efflux	major facilitator superfamily (MFS) antibiotic efflux pump
mdtC	Ecoli3	aminocoumarin antibiotic	antibiotic efflux	resistance-nodulation-cell division (RND) antibiotic efflux pump
mdtB	Ecoli3	aminocoumarin antibiotic	antibiotic efflux	resistance-nodulation-cell division (RND) antibiotic efflux pump
mdtA	Ecoli3	aminocoumarin antibiotic	antibiotic efflux	resistance-nodulation-cell division (RND) antibiotic efflux pump
ugd	Ecoli3	peptide antibiotic	antibiotic target alteration	pmr phosphoethanolamine transferase
emrE	Ecoli3	macrolide antibiotic	antibiotic efflux	small multidrug resistance (SMR) antibiotic efflux pump
mphA	Ecoli3	macrolide antibiotic	antibiotic inactivation	macrolide phosphotransferase (MPH)
Mrx	Ecoli3	macrolide antibiotic	antibiotic inactivation	macrolide phosphotransferase (MPH)
sul1	Ecoli3	sulfonamide antibiotic	antibiotic target replacement	sulfonamide resistant sul
aadA5	Ecoli3	aminoglycoside antibiotic	antibiotic inactivation	ANT(3'')
dfrA17	Ecoli3	diaminopyrimidine antibiotic	antibiotic target replacement	trimethoprim resistant dihydrofolate reductase dfr
parC_S80I	Ecoli3	fluoroquinolone antibiotic	antibiotic target alteration	fluoroquinolone resistant parC
gyrA_D87Y	Ecoli3	fluoroquinolone antibiotic	antibiotic target alteration	fluoroquinolone resistant gyrA
gyrA_S83L	Ecoli3	fluoroquinolone antibiotic	antibiotic target alteration	fluoroquinolone resistant gyrA
YojI	Ecoli4	peptide antibiotic	antibiotic efflux	ATP-binding cassette (ABC) antibiotic efflux pump
PmrF	Ecoli4	peptide antibiotic	antibiotic target alteration	pmr phosphoethanolamine transferase
ArnT	Ecoli4	peptide antibiotic	antibiotic target alteration	pmr phosphoethanolamine transferase
mdfA	Ecoli4	tetracycline antibiotic	antibiotic efflux	major facilitator superfamily (MFS) antibiotic efflux pump
vanG	Ecoli4	glycopeptide antibiotic	antibiotic target alteration	glycopeptide resistance gene cluster; Van ligase
mdtP	Ecoli4	nucleoside antibiotic	antibiotic efflux	major facilitator superfamily (MFS) antibiotic efflux pump
mdtO	Ecoli4	nucleoside antibiotic	antibiotic efflux	major facilitator superfamily (MFS) antibiotic efflux pump
mdtN	Ecoli4	nucleoside antibiotic	antibiotic efflux	major facilitator superfamily (MFS) antibiotic efflux pump
eptA	Ecoli4	peptide antibiotic	antibiotic target alteration	pmr phosphoethanolamine transferase
msbA	Ecoli4	nitroimidazole antibiotic	antibiotic efflux	ATP-binding cassette (ABC) antibiotic efflux pump
mdtH	Ecoli4	fluoroquinolone antibiotic	antibiotic efflux	major facilitator superfamily (MFS) antibiotic efflux pump
emrY	Ecoli4	tetracycline antibiotic	antibiotic efflux	major facilitator superfamily (MFS) antibiotic efflux pump
emrK	Ecoli4	tetracycline antibiotic	antibiotic efflux	major facilitator superfamily (MFS) antibiotic efflux pump
acrD	Ecoli4	aminoglycoside antibiotic	antibiotic efflux	resistance-nodulation-cell division (RND) antibiotic efflux pump
emrB	Ecoli4	fluoroquinolone antibiotic	antibiotic efflux	major facilitator superfamily (MFS) antibiotic efflux pump
emrA	Ecoli4	fluoroquinolone antibiotic	antibiotic efflux	major facilitator superfamily (MFS) antibiotic efflux pump
emrR	Ecoli4	fluoroquinolone antibiotic	antibiotic efflux	major facilitator superfamily (MFS) antibiotic efflux pump
bacA	Ecoli4	peptide antibiotic	antibiotic target alteration	undecaprenyl pyrophosphate related proteins
mdtC	Ecoli4	aminocoumarin antibiotic	antibiotic efflux	resistance-nodulation-cell division (RND) antibiotic efflux pump
mdtB	Ecoli4	aminocoumarin antibiotic	antibiotic efflux	resistance-nodulation-cell division (RND) antibiotic efflux pump
mdtA	Ecoli4	aminocoumarin antibiotic	antibiotic efflux	resistance-nodulation-cell division (RND) antibiotic efflux pump
emrE	Ecoli4	macrolide antibiotic	antibiotic efflux	small multidrug resistance (SMR) antibiotic efflux pump
kdpE	Ecoli4	aminoglycoside antibiotic	antibiotic efflux	kdpDE
emrE	Ecoli4	macrolide antibiotic	antibiotic efflux	small multidrug resistance (SMR) antibiotic efflux pump
leuO	Ecoli4	nucleoside antibiotic	antibiotic efflux	major facilitator superfamily (MFS) antibiotic efflux pump
ugd	Ecoli4	peptide antibiotic	antibiotic target alteration	pmr phosphoethanolamine transferase
CTX-M-15	Ecoli4	cephalosporin	antibiotic inactivation	CTX-M beta-lactamase
Mrx	Ecoli4	macrolide antibiotic	antibiotic inactivation	macrolide phosphotransferase (MPH)
mphA	Ecoli4	macrolide antibiotic	antibiotic inactivation	macrolide phosphotransferase (MPH)
gyrA_D87Y	Ecoli4	fluoroquinolone antibiotic	antibiotic target alteration	fluoroquinolone resistant gyrA
gyrA_S83L	Ecoli4	fluoroquinolone antibiotic	antibiotic target alteration	fluoroquinolone resistant gyrA
parC_S80I	Ecoli4	fluoroquinolone antibiotic	antibiotic target alteration	fluoroquinolone resistant parC
msbA	Ecoli5	nitroimidazole antibiotic	antibiotic efflux	ATP-binding cassette (ABC) antibiotic efflux pump
mdfA	Ecoli5	tetracycline antibiotic	antibiotic efflux	major facilitator superfamily (MFS) antibiotic efflux pump
mdtP	Ecoli5	nucleoside antibiotic	antibiotic efflux	major facilitator superfamily (MFS) antibiotic efflux pump
mdtO	Ecoli5	nucleoside antibiotic	antibiotic efflux	major facilitator superfamily (MFS) antibiotic efflux pump
mdtN	Ecoli5	nucleoside antibiotic	antibiotic efflux	major facilitator superfamily (MFS) antibiotic efflux pump
eptA	Ecoli5	peptide antibiotic	antibiotic target alteration	pmr phosphoethanolamine transferase
EC-15	Ecoli5	cephalosporin	antibiotic inactivation	EC beta-lactamase
YojI	Ecoli5	peptide antibiotic	antibiotic efflux	ATP-binding cassette (ABC) antibiotic efflux pump
PmrF	Ecoli5	peptide antibiotic	antibiotic target alteration	pmr phosphoethanolamine transferase
ArnT	Ecoli5	peptide antibiotic	antibiotic target alteration	pmr phosphoethanolamine transferase
acrD	Ecoli5	aminoglycoside antibiotic	antibiotic efflux	resistance-nodulation-cell division (RND) antibiotic efflux pump
leuO	Ecoli5	nucleoside antibiotic	antibiotic efflux	major facilitator superfamily (MFS) antibiotic efflux pump
emrB	Ecoli5	fluoroquinolone antibiotic	antibiotic efflux	major facilitator superfamily (MFS) antibiotic efflux pump
emrA	Ecoli5	fluoroquinolone antibiotic	antibiotic efflux	major facilitator superfamily (MFS) antibiotic efflux pump
emrR	Ecoli5	fluoroquinolone antibiotic	antibiotic efflux	major facilitator superfamily (MFS) antibiotic efflux pump
mdtA	Ecoli5	aminocoumarin antibiotic	antibiotic efflux	resistance-nodulation-cell division (RND) antibiotic efflux pump
mdtB	Ecoli5	aminocoumarin antibiotic	antibiotic efflux	resistance-nodulation-cell division (RND) antibiotic efflux pump
mdtC	Ecoli5	aminocoumarin antibiotic	antibiotic efflux	resistance-nodulation-cell division (RND) antibiotic efflux pump
vanG	Ecoli5	glycopeptide antibiotic	antibiotic target alteration	glycopeptide resistance gene cluster; Van ligase
kdpE	Ecoli5	aminoglycoside antibiotic	antibiotic efflux	kdpDE
emrK	Ecoli5	tetracycline antibiotic	antibiotic efflux	major facilitator superfamily (MFS) antibiotic efflux pump
emrY	Ecoli5	tetracycline antibiotic	antibiotic efflux	major facilitator superfamily (MFS) antibiotic efflux pump
mdtH	Ecoli5	fluoroquinolone antibiotic	antibiotic efflux	major facilitator superfamily (MFS) antibiotic efflux pump
bacA	Ecoli5	peptide antibiotic	antibiotic target alteration	undecaprenyl pyrophosphate related proteins
tet(A)	Ecoli5	tetracycline antibiotic	antibiotic efflux	major facilitator superfamily (MFS) antibiotic efflux pump
dfrA1	Ecoli5	diaminopyrimidine antibiotic	antibiotic target replacement	trimethoprim resistant dihydrofolate reductase dfr
sul1	Ecoli5	sulfonamide antibiotic	antibiotic target replacement	sulfonamide resistant sul
BRP(MBL)	Ecoli5	glycopeptide antibiotic	antibiotic inactivation	Bleomycin resistant protein
rmtF	Ecoli5	aminoglycoside antibiotic	antibiotic target alteration	16S rRNA methyltransferase (G1405)
AAC(6')-Ib	Ecoli5	aminoglycoside antibiotic	antibiotic inactivation	AAC(6')
arr-3	Ecoli5	rifamycin antibiotic	antibiotic inactivation	rifampin ADP-ribosyltransferase (Arr)
QnrS1	Ecoli5	fluoroquinolone antibiotic	antibiotic target protection	quinolone resistance protein (qnr)
OXA-484	Ecoli5	carbapenem	antibiotic inactivation	OXA beta-lactamase; OXA-48-like beta-lactamase
rmtB	Ecoli5	aminoglycoside antibiotic	antibiotic target alteration	16S rRNA methyltransferase (G1405)
gyrA_D87N	Ecoli5	fluoroquinolone antibiotic	antibiotic target alteration	fluoroquinolone resistant gyrA
gyrA_S83L	Ecoli5	fluoroquinolone antibiotic	antibiotic target alteration	fluoroquinolone resistant parC
parC_S80I	Ecoli5	fluoroquinolone antibiotic	antibiotic target alteration	fluoroquinolone resistant parC

### Sheet: Virulence genes
Virulence gene	Strain	Protein function
aalA	Ecoli1	CS23 Minor structural subunit
aalB	Ecoli1	CS23 Usher
aalD	Ecoli1	CS23 Minor structural subunit
aalF	Ecoli1	CS23 Minor structural subunit
aalH	Ecoli1	CS23 Minor structural subunit
aalR	Ecoli1	CS23 Putative transcriptional regulator
capU	Ecoli1	Hexosyltransferase homolog
cia	Ecoli1	Colicin ia
csgA	Ecoli1	curlin major subunit CsgA
faeE	Ecoli1	F4 (K88) Chaperone
faeI	Ecoli1	F4 (K88) Fimbria minor subunit
fdeC	Ecoli1	intimin-like adhesin FdeC
gad	Ecoli1	Glutamate decarboxylase
gad	Ecoli1	Glutamate decarboxylase
hlyE	Ecoli1	Avian E. coli haemolysin
iss	Ecoli1	Increased serum survival
lpfA	Ecoli1	Long polar fimbriae
nlpI	Ecoli1	lipoprotein NlpI precursor
terC	Ecoli1	Tellurium ion resistance protein
terC	Ecoli1	Tellurium ion resistance protein
yehA	Ecoli1	Outer membrane lipoprotein, YHD fimbriael cluster
yehB	Ecoli1	Usher, YHD fimbriael cluster
yehC	Ecoli1	Chaperone, YHD fimbriael cluster
yehD	Ecoli1	Major pilin subunit, YHD fimbriael cluster
AslA	Ecoli2
anr	Ecoli2	AraC negative regulator
chuA	Ecoli2	Outer membrane hemin receptor
clbB	Ecoli2	Hybrid non-ribosomal peptide / polyketide megasynthase
cnf1	Ecoli2	Cytotoxic necrotizing factor 1
csgA	Ecoli2	curlin major subunit CsgA
cvaC	Ecoli2	Microcin C
dhaK	Ecoli2	Dihydroxyacetone kinase (also designated ptnC)
etsC	Ecoli2	Putative type I secretion outer membrane protein
etsC	Ecoli2	Putative type I secretion outer membrane protein
fdeC	Ecoli2	intimin-like adhesin FdeC
fimH	Ecoli2	Type 1 fimbriae
focCsfaE	Ecoli2	S fimbrial/F1C minor subunit
focG	Ecoli2	F1C adhesion
fyuA	Ecoli2	Siderophore receptor
gad	Ecoli2	Glutamate decarboxylase
hha	Ecoli2	hemolysin expression modulator Hha (previous rmoA)
hlyA	Ecoli2	Hemolysin A
hlyF	Ecoli2	Hemolysin F
hra	Ecoli2	Heat-resistant agglutinin
ibeA	Ecoli2	Invasin of brain endothelial cells
irp2	Ecoli2	High molecular weight protein 2 non-ribosomal peptide synthetase
iss	Ecoli2	Increased serum survival
iss	Ecoli2	Increased serum survival
iucC	Ecoli2	Aerobactin synthetase
iutA	Ecoli2	Ferric aerobactin receptor
kpsE	Ecoli2	Capsule polysaccharide export inner-membrane protein
kpsMII_K1	Ecoli2	Polysialic acid transport protein; Group 2 capsule
mchF	Ecoli2	ABC transporter protein MchF
neuC	Ecoli2	Polysialic acid capsule biosynthesis protein
nlpI	Ecoli2	lipoprotein NlpI precursor
ompT	Ecoli2	Outer membrane protease (protein protease 7)
ompT	Ecoli2	Outer membrane protease (protein protease 7)
pic	Ecoli2	serine protease autotransporters of Enterobacteriaceae (SPATE)
pic	Ecoli2	serine protease autotransporters of Enterobacteriaceae (SPATE)
sfaD	Ecoli2	S fimbrial/F1C minor subunit
sfaS	Ecoli2	S-fimbriae minor subunit
sitA	Ecoli2	Iron transport protein
tcpC	Ecoli2	Tir domain-containing protein
terC	Ecoli2	Tellurium ion resistance protein
terC	Ecoli2	Tellurium ion resistance protein
traJ	Ecoli2	Protein TraJ (Positive regulator of conjugal transfer operon)
traJ	Ecoli2	Protein TraJ (Positive regulator of conjugal transfer operon)
traJ	Ecoli2	Protein TraJ (Positive regulator of conjugal transfer operon)
traT	Ecoli2	Outer membrane protein complement resistance
usp	Ecoli2	Uropathogenic specific protein
vat	Ecoli2	serine protease autotransporters of Enterobacteriaceae (SPATE)
yehA	Ecoli2	Outer membrane lipoprotein, YHD fimbriael cluster
yehB	Ecoli2	Usher, YHD fimbriael cluster
yehC	Ecoli2	Chaperone, YHD fimbriael cluster
yehD	Ecoli2	Major pilin subunit, YHD fimbriael cluster
yfcV	Ecoli2	Fimbrial protein
AslA	Ecoli3
anr	Ecoli3	AraC negative regulator
chuA	Ecoli3	Outer membrane hemin receptor
csgA	Ecoli3	curlin major subunit CsgA
fdeC	Ecoli3	intimin-like adhesin FdeC
fimH	Ecoli3	Type 1 fimbriae
fyuA	Ecoli3	Siderophore receptor
hha	Ecoli3	hemolysin expression modulator Hha (previous rmoA)
hha	Ecoli3	hemolysin expression modulator Hha (previous rmoA)
iha	Ecoli3	Adherence protein
ireA	Ecoli3	Siderophore receptor
irp2	Ecoli3	High molecular weight protein 2 non-ribosomal peptide synthetase
iucC	Ecoli3	Aerobactin synthetase
iutA	Ecoli3	Ferric aerobactin receptor
kpsE	Ecoli3	Capsule polysaccharide export inner-membrane protein
kpsMII_K5	Ecoli3	Polysialic acid transport protein; Group 2 capsule
nlpI	Ecoli3	lipoprotein NlpI precursor
ompT	Ecoli3	Outer membrane protease (protein protease 7)
papA_F43	Ecoli3	Major pilin subunit F43
papA_F9	Ecoli3	Major pilin subunit F9
papC	Ecoli3	Outer membrane usher P fimbriae
sat	Ecoli3	serine protease autotransporters of Enterobacteriaceae (SPATE)
senB	Ecoli3	Plasmid-encoded enterotoxin
sitA	Ecoli3	Iron transport protein
terC	Ecoli3	Tellurium ion resistance protein
terC	Ecoli3	Tellurium ion resistance protein
tia	Ecoli3	Tia Invasion determinant
traT	Ecoli3	Outer membrane protein complement resistance
traT	Ecoli3	Outer membrane protein complement resistance
usp	Ecoli3	Uropathogenic specific protein
yehA	Ecoli3	Outer membrane lipoprotein, YHD fimbriael cluster
yehB	Ecoli3	Usher, YHD fimbriael cluster
yehC	Ecoli3	Chaperone, YHD fimbriael cluster
yehD	Ecoli3	Major pilin subunit, YHD fimbriael cluster
AslA	Ecoli4
chuA	Ecoli4	Outer membrane hemin receptor
csgA	Ecoli4	curlin major subunit CsgA
fdeC	Ecoli4	intimin-like adhesin FdeC
fimH	Ecoli4	Type 1 fimbriae
fyuA	Ecoli4	Siderophore receptor
gad	Ecoli4	Glutamate decarboxylase
hha	Ecoli4	hemolysin expression modulator Hha (previous rmoA)
hha	Ecoli4	hemolysin expression modulator Hha (previous rmoA)
iha	Ecoli4	Adherence protein
irp2	Ecoli4	High molecular weight protein 2 non-ribosomal peptide synthetase
iucC	Ecoli4	Aerobactin synthetase
iutA	Ecoli4	Ferric aerobactin receptor
kpsE	Ecoli4	Capsule polysaccharide export inner-membrane protein
kpsE	Ecoli4	Capsule polysaccharide export inner-membrane protein
kpsMII	Ecoli4	Polysialic acid transport protein; Group 2 capsule
nlpI	Ecoli4	lipoprotein NlpI precursor
ompT	Ecoli4	Outer membrane protease (protein protease 7)
papA_F43	Ecoli4	Major pilin subunit F43
sat	Ecoli4	serine protease autotransporters of Enterobacteriaceae (SPATE)
senB	Ecoli4	Plasmid-encoded enterotoxin
sitA	Ecoli4	Iron transport protein
terC	Ecoli4	Tellurium ion resistance protein
terC	Ecoli4	Tellurium ion resistance protein
traJ	Ecoli4	Protein TraJ (Positive regulator of conjugal transfer operon)
traT	Ecoli4	Outer membrane protein complement resistance
usp	Ecoli4	Uropathogenic specific protein
yehA	Ecoli4	Outer membrane lipoprotein, YHD fimbriael cluster
yehB	Ecoli4	Usher, YHD fimbriael cluster
yehC	Ecoli4	Chaperone, YHD fimbriael cluster
yehD	Ecoli4	Major pilin subunit, YHD fimbriael cluster
yfcV	Ecoli4	Fimbrial protein
AslA	Ecoli5
anr	Ecoli5	AraC negative regulator
capU	Ecoli5	Hexosyltransferase homolog
csgA	Ecoli5	curlin major subunit CsgA
fdeC	Ecoli5	intimin-like adhesin FdeC
fyuA	Ecoli5	Siderophore receptor
fyuA	Ecoli5	Siderophore receptor
gad	Ecoli5	Glutamate decarboxylase
gad	Ecoli5	Glutamate decarboxylase
gad	Ecoli5	Glutamate decarboxylase
gad	Ecoli5	Glutamate decarboxylase
hlyE	Ecoli5	Avian E. coli haemolysin
hra	Ecoli5	Heat-resistant agglutinin
irp2	Ecoli5	High molecular weight protein 2 non-ribosomal peptide synthetase
iss	Ecoli5	Increased serum survival
nlpI	Ecoli5	lipoprotein NlpI precursor
papA_F43	Ecoli5	Major pilin subunit F43
papC	Ecoli5	Outer membrane usher P fimbriae
shiB	Ecoli5	homologs of the Shigella flexneri SHI-2 pathogenicity island gene shiA
terC	Ecoli5	Tellurium ion resistance protein
terC	Ecoli5	Tellurium ion resistance protein
traJ	Ecoli5	Protein TraJ (Positive regulator of conjugal transfer operon)
traT	Ecoli5	Outer membrane protein complement resistance
yehB	Ecoli5	Usher, YHD fimbriael cluster
yehC	Ecoli5	Chaperone, YHD fimbriael cluster
yehD	Ecoli5	Major pilin subunit, YHD fimbriael cluster

### Sheet: Biofilm genes
gene	length_bp	strain
bcsB	2304	Ecoli1
bcsA	2619	Ecoli1
pgaC	1326	Ecoli2
bcsA	2619	Ecoli2
bcsB	2310	Ecoli2
csgG	834	Ecoli2
csgF	417	Ecoli2
csgE	390	Ecoli2
csgD	651	Ecoli2
bcsA	2619	Ecoli3
bcsB	2310	Ecoli3
fimA	564	Ecoli3
fimA	564	Ecoli4
pgaC	1326	Ecoli4
csgC	333	Ecoli4
csgA	459	Ecoli4
csgB	456	Ecoli4
pgaC	1326	Ecoli5
bcsB	2304	Ecoli5
bcsA	2619	Ecoli5
csgG	834	Ecoli5
csgF	417	Ecoli5
csgE	390	Ecoli5
csgD	651	Ecoli5
csgB	456	Ecoli5
csgA	456	Ecoli5
csgC	333	Ecoli5
